# Evaluation of System One Models on Biomedical Texts

**DOI:** 10.64898/2026.11.15.26368126

**Authors:** Anthony F. Chen, Albert Yang, Daniel R. Guth, Frederick M. Berl, Stephen C. Guth, William Yuan

## Abstract

**Objective:** To compare the performance and cost of System One models (SOMs) with general-purpose large language models (LLMs) on biomedical tasks and evaluate confidence-based routing.

**Materials and Methods:** We evaluated three SOMs and three LLMs across seven datasets and eight endpoints covering question answering, error detection, structured extraction, and clinical-note assessment. Outcomes included task-specific performance, recorded inference cost and latency, and confidence calibration. Calibration data determined routing schemes and confidence thresholds to evaluate test predictions, with cost-matched random referral as a comparator.

**Results:** Claude Opus 5.5 had the highest primary performance on all eight endpoints. The strongest SOM, Jev, had competitive performance with the evaluated LLMs and cost less than 1% of Opus on most datasets. Three selected SOM-to-LLM routes reduced costs by 30.0%-71.7% relative to the receiving LLM, with modest reductions in performance. On one benchmark, SOM-to-SOM routing achieved 91.1% accuracy, compared with 82.3% and 82.2% for the individual models.

**Discussion:** SOMs offered favorable performance-cost tradeoffs for most tasks. The magnitude of the advantages depended on task structure and prompting requirements. Confidence-based routing between SOMs and LLMs can leverage complementary model strengths and offers additional flexibility in performance-cost tradeoffs. The price advantages offered by SOMs can facilitate experimentation and development of workflows. This warrants further evaluation on closed datasets.

**Conclusion:** For biomedical tasks with predefined choices, SOMs represent a competitive stand-alone or first-stage approach.
