## Supplementary material for "Evaluation of System One Models on Biomedical Texts": Corrected TCGA Dataset: cohort.csv

case_id	source	original_split	group_split	representative	retained
tcga1_1	TCGA-A2-A04N.45B4B99C-80E6-4AF4-8692-F7EE19D0467A	test	test	tcga1_1	True
tcga1_10	TCGA-A2-A04Y.E4F7064C-9D81-49B5-9992-898155B3F11E	calibration	calibration	tcga1_10	True
tcga1_100	TCGA-A2-A4S2.4A5630FF-0ADC-4E69-B22A-02F1F34F61F9	calibration	calibration	tcga1_100	True
tcga1_13	TCGA-A2-A0CM.2972AB07-2C29-43B8-96DA-1386C5E248EB	test	test	tcga1_13	True
tcga1_14	TCGA-A2-A0CO.8C440009-E05E-4046-96AB-BAB211CB7D02	calibration	calibration	tcga1_14	True
tcga1_16	TCGA-A2-A0CQ.964DFAC8-91EC-4C0E-B499-3ED5F2D70096	calibration	calibration	tcga1_16	True
tcga1_18	TCGA-A2-A0CS.A985FB5C-9E91-40E1-864E-CEA887B3866D	calibration	calibration	tcga1_18	True
tcga1_21	TCGA-A2-A0CV.FBDDD9EE-0A5C-4CAB-9EB3-48B6431A9A84	calibration	calibration	tcga1_21	True
tcga1_24	TCGA-A2-A0CY.CB780DE7-E98C-4F7E-9487-8F25FE80DC21	test	test	tcga1_24	True
tcga1_26	TCGA-A2-A0D0.D8B44020-EC34-4788-B7FB-790B9C12D886	test	test	tcga1_26	True
tcga1_30	TCGA-A2-A0D4.990F5885-8EDD-42A2-AEFE-9DEE3E95A0B1	test	test	tcga1_30	True
tcga1_33	TCGA-A2-A0EO.61BC91AE-CD06-432D-BCBA-6FAE2209C610	test	test	tcga1_33	True
tcga1_34	TCGA-A2-A0EP.F76120C1-B2B2-46EE-AAE1-57B05D258ED1	calibration	calibration	tcga1_34	True
tcga1_36	TCGA-A2-A0ER.A5D94D02-5423-4055-96E3-B5AA5799DC02	test	test	tcga1_36	True
tcga1_38	TCGA-A2-A0ET.E9D3FFF1-5FB2-4F17-9C1D-D9775E3CC5AC	test	test	tcga1_38	True
tcga1_4	TCGA-A2-A04R.6A97C809-91BB-4E35-9E12-F5F2A58C9D35	test	test	tcga1_4	True
tcga1_40	TCGA-A2-A0EV.2A62DD22-EFE6-48CD-8BE6-59B08168F78A	test	test	tcga1_40	True
tcga1_44	TCGA-A2-A0ST.1E8B978E-3D1B-46E8-80EE-3A11EE571CEC	test	test	tcga1_44	True
tcga1_46	TCGA-A2-A0SV.161E2817-7DB2-46F8-BFEB-256DBBEFE633	test	test	tcga1_46	True
tcga1_48	TCGA-A2-A0SX.63F76DB5-8433-4EFE-9054-6C04F065DF2D	calibration	calibration	tcga1_48	True
tcga1_50	TCGA-A2-A0T0.6F5EBE67-0A25-4B20-A1F6-9CE6C4FF4096	test	test	tcga1_50	True
tcga1_52	TCGA-A2-A0T2.0DCD80E1-173E-4A1B-BDD8-74C7D12C1313	test	test	tcga1_52	True
tcga1_53	TCGA-A2-A0T3.E339A88E-3B39-465A-9545-FBA4F79727CC	calibration	calibration	tcga1_53	True
tcga1_55	TCGA-A2-A0T5.7B1E6EEB-3B61-4CE8-B695-ED11C2EF169F	test	test	tcga1_55	True
tcga1_56	TCGA-A2-A0T6.377F7050-F900-4345-A326-568F00050BC3	test	test	tcga1_56	True
tcga1_57	TCGA-A2-A0T7.383EC600-FBF3-4F91-8FAC-41E3DDE6589E	calibration	calibration	tcga1_57	True
tcga1_6	TCGA-A2-A04U.B14456B1-4992-492D-AFB5-4F975F20A277	test	test	tcga1_6	True
tcga1_60	TCGA-A2-A0YE.C58701EF-98C4-448E-978C-B39D125CC7E8	test	test	tcga1_60	True
tcga1_61	TCGA-A2-A0YF.C4C7D190-F0EC-4A70-8136-534EA3419217	test	test	tcga1_61	True
tcga1_64	TCGA-A2-A0YI.CEFD12BB-1AF7-400D-8A84-49650DFDD8A5	calibration	calibration	tcga1_64	True
tcga1_66	TCGA-A2-A0YK.C3B5F075-864A-4D8B-B0CB-1B1FA28ACF4F	test	test	tcga1_66	True
tcga1_68	TCGA-A2-A0YM.E1D8F2CB-25F1-49E0-92D3-132DCA8FD533	test	test	tcga1_68	True
tcga1_71	TCGA-A2-A1FW.849E9FA7-3420-427B-A310-3346CFA9F0CC	test	test	tcga1_71	True
tcga1_72	TCGA-A2-A1FX.EAFC71A1-D6FC-46EA-BC47-D054C497D705	test	test	tcga1_72	True
tcga1_73	TCGA-A2-A1FZ.F93E326D-F4E0-4000-8A67-AA19C4D3637A	test	test	tcga1_73	True
tcga1_77	TCGA-A2-A259.33569E07-D7BF-491B-A352-CEEA81556800	test	test	tcga1_77	True
tcga1_78	TCGA-A2-A25A.3971CA42-F1B0-4D85-9AD3-210B98E76A9C	test	test	tcga1_78	True
tcga1_79	TCGA-A2-A25B.FCE29F34-5D13-4A21-A950-A8577C957C10	test	test	tcga1_79	True
tcga1_8	TCGA-A2-A04W.84CA9DDD-36CA-466E-A74C-C7FB03E7C9E4	test	test	tcga1_8	True
tcga1_80	TCGA-A2-A25C.1D4CA1BA-B534-4CEA-ABA5-EF9B31694204	test	test	tcga1_80	True
tcga1_82	TCGA-A2-A25E.B81555D4-78D9-4235-AABE-F852CA6F15B5	calibration	calibration	tcga1_82	True
tcga1_84	TCGA-A2-A3KC.593AF241-8F84-4BA0-8878-7C1CE72A460B	calibration	calibration	tcga1_84	True
tcga1_86	TCGA-A2-A3XS.DD5295D4-3896-4AA5-AF75-30AEA45D1652	test	test	tcga1_86	True
tcga1_88	TCGA-A2-A3XU.5018EC57-96C6-4D63-B708-45559B4D8527	calibration	calibration	tcga1_88	True
tcga1_89	TCGA-A2-A3XV.405B9D03-6200-4DFA-A7D1-C622D3A48AEA	test	test	tcga1_89	True
tcga1_9	TCGA-A2-A04X.F114D078-5F03-47F8-82AE-B8A21C2F9D31	calibration	calibration	tcga1_9	True
tcga1_90	TCGA-A2-A3XW.A4621FE7-E898-40BA-B45E-3DC9EF607F37	test	test	tcga1_90	True
tcga1_93	TCGA-A2-A3XZ.A7B6FCF6-1B81-40B5-AD92-54681CBC8FE0	test	test	tcga1_93	True
tcga1_95	TCGA-A2-A4RW.C1D4D6BB-AF86-4208-A729-C61365941217	calibration	calibration	tcga1_95	True
tcga1_96	TCGA-A2-A4RX.CA88491F-5572-4B0D-8E3D-D536E3CE5069	test	test	tcga1_96	True
tcga2_1	TCGA-A6-2670.9a561bb9-e8b0-42cb-ade8-a7c785347ee4	calibration	calibration	tcga2_1	True
tcga2_10	TCGA-A6-2680.f5ed27b7-f97a-40ec-9743-f5761f7ca1c6	test	test	tcga2_10	True
tcga2_11	TCGA-A6-2681.ec4bb62b-edf5-4051-8240-4e9d89fd928f	test	test	tcga2_11	True
tcga2_12	TCGA-A6-2682.b6280abb-7ccf-4fdb-ad83-65d8b98dfbba	test	test	tcga2_12	True
tcga2_13	TCGA-A6-2683.05891cb8-c672-4ea0-864d-6f5699bdd9e4	test	test	tcga2_13	True
tcga2_14	TCGA-A6-2684.9dabf713-dd0c-4388-b69e-f1bbb08e4d21	calibration	calibration	tcga2_14	True
tcga2_15	TCGA-A6-2685.4d01d457-e681-48c9-ac38-323c582105c3	calibration	calibration	tcga2_15	True
tcga2_16	TCGA-A6-2686.cedebb2f-01b9-4bbd-9b4c-c9fa79f26e72	test	test	tcga2_16	True
tcga2_17	TCGA-A6-3807.64b62c44-5f24-49db-bc69-f6fab36044a2	test	test	tcga2_17	True
tcga2_18	TCGA-A6-3808.e1505f65-72ef-438d-a5e1-93ed8bf6635d	test	test	tcga2_18	True
tcga2_19	TCGA-A6-3809.b4d15a05-bc09-4ddb-b35b-13798747fecc	test	test	tcga2_19	True
tcga2_2	TCGA-A6-2671.d96c8372-9f4b-4e94-b93d-faea6a1445b1	calibration	calibration	tcga2_2	True
tcga2_20	TCGA-A6-3810.d45c776b-26a5-406a-a4fe-f90896646611	test	test	tcga2_20	True
tcga2_21	TCGA-A6-4105.d2ce055f-3de6-4b96-96ad-133091cd0a8f	calibration	calibration	tcga2_21	True
tcga2_22	TCGA-A6-4107.ead64351-1c48-40cf-88d1-acea2f34a4ea	calibration	calibration	tcga2_22	True
tcga2_23	TCGA-A6-5656.9396cc9f-adf9-4e3e-9cb4-c0a5190299b9	test	test	tcga2_23	True
tcga2_24	TCGA-A6-5657.58264a19-4619-4e74-925b-4f3740a7a29f	test	test	tcga2_24	True
tcga2_25	TCGA-A6-5659.16172149-a834-4f41-a786-5d87a69fc65c	test	test	tcga2_25	True
tcga2_26	TCGA-A6-5660.865dc724-445f-45a7-a143-5318f6acb580	calibration	calibration	tcga2_26	True
tcga2_27	TCGA-A6-5661.bfa2520c-b8f1-4475-b98c-6798ecbf6f16	calibration	calibration	tcga2_27	True
tcga2_28	TCGA-A6-5662.79935ec7-c03d-4dbf-97a6-c97da85af6d6	calibration	calibration	tcga2_28	True
tcga2_29	TCGA-A6-5664.246d4906-c366-4317-97b3-cf159bb82689	test	test	tcga2_29	True
tcga2_3	TCGA-A6-2672.8405a327-719d-4c6d-99f4-a58306c8fdc4	calibration	calibration	tcga2_3	True
tcga2_30	TCGA-A6-5665.814c8056-1298-4941-9fde-c660dae23c0e	calibration	calibration	tcga2_30	True
tcga2_31	TCGA-A6-5666.6496f931-2a98-43c3-8b80-7f658d4ea9ab	calibration	calibration	tcga2_31	True
tcga2_32	TCGA-A6-5667.56e0d7dd-9466-430c-ac45-00450bf1d771	calibration	calibration	tcga2_32	True
tcga2_34	TCGA-A6-6138.270ff9cd-8154-4fab-b2b5-01e9ace89200	test	test	tcga2_34	True
tcga2_35	TCGA-A6-6140.72f5199d-0b09-44b9-81fd-67a71f21f2af	calibration	calibration	tcga2_35	True
tcga2_36	TCGA-A6-6141.1878c2b7-98d8-4797-84f2-30d73d1db47d	calibration	calibration	tcga2_36	True
tcga2_37	TCGA-A6-6142.de239e8f-c789-4e05-ba13-1936905fb79c	test	test	tcga2_37	True
tcga2_38	TCGA-A6-6648.432dec4f-b217-44bf-a559-1559fdceb7ba	test	test	tcga2_38	True
tcga2_39	TCGA-A6-6649.fee7ee02-806c-463a-9841-5758c737207a	test	test	tcga2_39	True
tcga2_4	TCGA-A6-2674.8d42a0be-1995-4889-94db-eef5528759c0	calibration	calibration	tcga2_4	True
tcga2_40	TCGA-A6-6650.a3bacc5b-1c12-44e2-99f6-80baa8668283	calibration	calibration	tcga2_40	True
tcga2_41	TCGA-A6-6651.c67ee589-8004-455c-8ccf-f02f086e4030	calibration	calibration	tcga2_41	True
tcga2_42	TCGA-A6-6652.b5adcacd-ddc5-45a4-acc8-37842e1bda14	calibration	calibration	tcga2_42	True
tcga2_43	TCGA-A6-6653.8360924d-ce15-4713-82d3-f8f8932b1dfb	test	test	tcga2_43	True
tcga2_44	TCGA-A6-6654.0f0a992e-3a5c-490f-aa3e-62d2b26d580b	test	test	tcga2_44	True
tcga2_46	TCGA-A6-6781.b3270a65-315c-422b-9441-00694a674d9d	test	test	tcga2_46	True
tcga2_47	TCGA-A6-6782.415fc4f9-7e7d-4ad1-ad08-8fd462ebb39a	test	test	tcga2_47	True
tcga2_48	TCGA-A6-A565.177EECE8-D2CB-4CA4-81C5-949F14F793FA	calibration	calibration	tcga2_48	True
tcga2_49	TCGA-A6-A566.D2679879-72B7-4515-9496-B1FCE87C8571	calibration	calibration	tcga2_49	True
tcga2_5	TCGA-A6-2675.c9a27850-8295-4e69-ab9e-a9765650fcea	test	test	tcga2_5	True
tcga2_50	TCGA-A6-A567.E166D77A-9C39-4B86-9320-8946DA9AA69D	calibration	calibration	tcga2_50	True
tcga2_51	TCGA-A6-A56B.FEE2A033-7EE5-4528-80AF-979BD2FDCBF9	calibration	calibration	tcga2_51	True
tcga2_52	TCGA-A6-A5ZU.3E30630A-1BAB-480C-9C75-13E828907266	calibration	calibration	tcga2_52	True
tcga2_6	TCGA-A6-2676.79622069-c0eb-4009-98aa-f757227501e5	test	test	tcga2_6	True
tcga2_7	TCGA-A6-2677.7a3d9432-c992-4410-9044-cbc04e0dbece	test	test	tcga2_7	True
tcga2_8	TCGA-A6-2678.4c0861d1-a3b9-45cf-b0ac-ee9adb748e55	calibration	calibration	tcga2_8	True
tcga2_9	TCGA-A6-2679.9a1a3daf-5e4d-4f24-8e73-2352bdefef40	test	test	tcga2_9	True
tcga3_10	TCGA-IG-A625.0F8E354D-389D-4297-80E8-DBE7629A7D71	test	test	tcga3_10	True
tcga3_11	TCGA-IG-A625.0F8E354D-389D-4297-80E8-DBE7629A7D71	test	test	tcga3_10	False
tcga3_12	TCGA-IG-A6QS.02D2F724-69E1-4BA7-A9C2-5406BA92536F	calibration	calibration	tcga3_12	True
tcga3_13	TCGA-IG-A6QS.02D2F724-69E1-4BA7-A9C2-5406BA92536F	calibration	calibration	tcga3_12	False
tcga3_14	TCGA-IG-A8O2.54F24B19-60D9-445E-9910-1AE4B2B6CBA3	test	test	tcga3_14	True
tcga3_15	TCGA-IG-A97H.2C6041D1-F257-43E0-A851-CEE7E13483FD	test	test	tcga3_15	True
tcga3_17	TCGA-IN-7808.c5e11794-6234-4a87-8b4d-53c60ba59f08	calibration	calibration	tcga3_17	True
tcga3_2	TCGA-EL-A3H5.9C354A78-E8E2-4A4C-8D7C-87A961A7AE40	calibration	calibration	tcga3_2	True
tcga3_21	TCGA-IN-A6RO.C0E5F045-3F12-45CF-A6A4-034D99F2A719	test	test	tcga3_21	True
tcga3_22	TCGA-IN-A6RR.26F5CD91-58E0-45AC-BCF5-47AD99D3F569	test	test	tcga3_22	True
tcga3_23	TCGA-IN-A6RS.ACBEB551-8AAB-4D64-8797-5D5DB3B31AD4	test	test	tcga3_23	True
tcga3_24	TCGA-IN-AB1X.03B5A14D-7D7D-4FF2-B41F-E98A2E771E33	test	test	tcga3_24	True
tcga3_25	TCGA-IN-AB1X.03B5A14D-7D7D-4FF2-B41F-E98A2E771E33	calibration	test	tcga3_24	False
tcga3_27	TCGA-JY-A6FD.764C0C6D-DBC9-445C-8A7B-E39FDE5B6C70	calibration	calibration	tcga3_27	True
tcga3_28	TCGA-JY-A6FE.B3CA2230-E92C-4FFF-809B-968130ADE935	test	test	tcga3_28	True
tcga3_29	TCGA-JY-A6FG.C69267B7-ED3A-46CA-AC04-C6B110F5C556	test	test	tcga3_29	True
tcga3_3	TCGA-FP-7829.7ade7a91-922a-4abb-a80c-aa2b70e438d2	test	test	tcga3_3	True
tcga3_30	TCGA-JY-A6FH.E3C47978-F49B-4DBA-BE6F-7E3985BCCEFC	calibration	calibration	tcga3_30	True
tcga3_31	TCGA-JY-A939.C5B0F2A9-9BE4-4FF4-AC75-62C4ED14E5F9	test	test	tcga3_31	True
tcga3_32	TCGA-JY-A93E.E69389E8-EC63-4B08-BD09-01C663D8B52D	test	test	tcga3_32	True
tcga3_33	TCGA-KB-A6F5.85EA626E-56D5-413B-9E90-1DD636BAAEE1	calibration	calibration	tcga3_33	True
tcga3_34	TCGA-KB-A93G.3B97BD54-A8BB-437D-9C2D-512B1903C051	calibration	calibration	tcga3_34	True
tcga3_38	TCGA-L5-A43M.B8676218-180D-432D-A821-CDA5947B38FE	calibration	calibration	tcga3_38	True
tcga3_39	TCGA-L5-A4OE.F6121788-C926-4A62-934A-882B6104AB6C	test	test	tcga3_39	True
tcga3_4	TCGA-IC-A6RF.8E288022-B4B3-46F1-84A1-4F1ECC8ABB7D	calibration	calibration	tcga3_4	True
tcga3_40	TCGA-L5-A4OG.2EEC7CE1-9800-4DBC-838B-D526D89382F4	test	test	tcga3_40	True
tcga3_42	TCGA-L5-A4OO.29F56353-10D0-4DBC-8E0E-598E685709D0	calibration	calibration	tcga3_42	True
tcga3_43	TCGA-L5-A4OR.6D467A2D-FC4E-49EB-81A9-FEB295D3DEA7	test	test	tcga3_43	True
tcga3_44	TCGA-L5-A88Y.ADF270C6-0B79-4040-9571-0CCDEA4F1224	calibration	calibration	tcga3_44	True
tcga3_45	TCGA-L5-A88Z.9B690B5D-2318-4A33-B49B-94CBC5085670	test	test	tcga3_45	True
tcga3_47	TCGA-L5-A893.8020952F-2364-4902-BC90-CBFD14CF41C3	calibration	calibration	tcga3_47	True
tcga3_49	TCGA-L5-A8NI.72D3550D-D524-4965-8C7A-F10060DEA06A	test	test	tcga3_49	True
tcga3_5	TCGA-IG-A4P3.AEAAD0A0-642D-45F5-99C0-34DD484FC590	calibration	calibration	tcga3_5	True
tcga3_50	TCGA-L5-A8NJ.8ACA1817-3BB1-4608-B95D-28357676DB55	test	test	tcga3_50	True
tcga3_51	TCGA-L5-A8NK.2249DA6D-2344-4D15-8D0C-2FB44CC2818E	test	test	tcga3_51	True
tcga3_52	TCGA-L5-A8NN.D685E2F8-B3D3-4072-AF02-D57FCAD2F34B	test	test	tcga3_52	True
tcga3_53	TCGA-L5-A8NQ.26722297-F12C-41B3-94E6-5686A6B7DEBB	calibration	calibration	tcga3_53	True
tcga3_54	TCGA-L5-A8NR.38414781-8AFA-4477-A239-1E9921C4B9BF	test	test	tcga3_54	True
tcga3_55	TCGA-L5-A8NR.38414781-8AFA-4477-A239-1E9921C4B9BF	test	test	tcga3_54	False
tcga3_56	TCGA-L5-A8NW.AB0A2162-96C9-47E9-B7BC-0E9640A7115A	calibration	calibration	tcga3_56	True
tcga3_57	TCGA-Q9-A6FU.AFFB9ED2-A395-4C25-A2AA-AE09CF996F1A	test	test	tcga3_57	True
tcga3_58	TCGA-S8-A6BV.15E8D407-DE20-4D26-BB59-0F4823C8688D	test	test	tcga3_58	True
tcga3_59	TCGA-S8-A6BW.820EE304-5074-4DDA-A33A-2560184666F1	test	test	tcga3_59	True
tcga3_6	TCGA-IG-A4QS.A1C91436-4532-43B8-95A8-CF502CDD3285	calibration	calibration	tcga3_6	True
tcga3_61	TCGA-VR-A8EO.1063C12D-8DD7-4C1E-801E-C2046664DC16	calibration	calibration	tcga3_61	True
tcga3_62	TCGA-VR-A8EP.3732C51B-D302-4877-A15C-2C5FBABC2264	test	test	tcga3_62	True
tcga3_63	TCGA-XP-A8T7.170AAED8-3B4E-46C1-AF9D-956DF8D2E438	calibration	calibration	tcga3_63	True
tcga3_64	TCGA-XP-A8T8.3CA9BE22-CEFC-4970-A4FC-95D235386C84	test	test	tcga3_64	True
tcga3_8	TCGA-IG-A50L.FFA1CFEB-B0D1-41B7-8A3A-56F0B7B5EBE1	test	test	tcga3_8	True
tcga3_9	TCGA-IG-A5B8.096C6D20-D3FA-4559-A59D-9E473482B1E7	test	test	tcga3_9	True
tcga4_1	TCGA-D7-5577.c0156b0a-0f9b-48a6-afe3-62e065c6df8e	calibration	calibration	tcga4_1	True
tcga4_10	TCGA-D7-6526.6ed5bbe0-677b-48c3-9733-a08017d6cca6	test	test	tcga4_10	True
tcga4_11	TCGA-D7-6527.c2311fda-d860-4c91-a3d7-0fb1402353d9	test	test	tcga4_11	True
tcga4_12	TCGA-D7-6528.364d83cf-0b2e-4f18-9374-3e585140d016	test	test	tcga4_12	True
tcga4_13	TCGA-D7-6815.68b9ed97-df0d-4ad2-8d9d-48a1d643b500	test	test	tcga4_13	True
tcga4_14	TCGA-D7-6817.d7fff3ca-f8b2-4ce6-9896-f37c022cfc60	test	test	tcga4_14	True
tcga4_15	TCGA-D7-6818.ef03aa87-1b7f-440d-b9ea-ac3d4fa03ed8	test	test	tcga4_15	True
tcga4_16	TCGA-D7-6820.4dac657c-4a70-49f9-8c27-8f7022625158	test	test	tcga4_16	True
tcga4_17	TCGA-D7-6822.b740d000-b1d3-4f11-89e5-8bb36470fae1	calibration	calibration	tcga4_17	True
tcga4_18	TCGA-D7-8570.44e6d9b3-e86f-431a-8d80-6f992542c47d	calibration	calibration	tcga4_18	True
tcga4_19	TCGA-D7-8572.4862ab6e-432e-4cce-ba69-df7400475559	test	test	tcga4_19	True
tcga4_2	TCGA-D7-5578.f3951295-e613-4109-84e3-1238c29cf5cd	calibration	calibration	tcga4_2	True
tcga4_20	TCGA-D7-8573.b7306a47-697d-4ed3-bbe1-81d49674a8f8	test	test	tcga4_20	True
tcga4_21	TCGA-D7-8574.6666bbe7-2f3b-40d3-9b3d-7b9396f97cda	test	test	tcga4_21	True
tcga4_22	TCGA-D7-8575.10720b80-6a69-40f9-968f-1cf3dfe84380	test	test	tcga4_22	True
tcga4_23	TCGA-D7-8576.488da1fe-e3db-42bb-af66-6d6dc5936918	calibration	calibration	tcga4_23	True
tcga4_24	TCGA-D7-8578.886ccd09-d330-4b4a-b8b9-04a590c53947	test	test	tcga4_24	True
tcga4_25	TCGA-D7-8579.5ab6fc71-a8f0-4af8-aa62-9f874cf7ec2e	test	test	tcga4_25	True
tcga4_26	TCGA-D7-A4YT.1CD7E730-70D9-40A2-9711-329D807FDF61	test	test	tcga4_26	True
tcga4_27	TCGA-D7-A4YU.DF435B0E-B010-4911-9123-4AECDA1B0EDE	test	test	tcga4_27	True
tcga4_28	TCGA-D7-A4YV.15C5077B-D963-41F4-B8FD-6646C656DDCC	calibration	calibration	tcga4_28	True
tcga4_29	TCGA-D7-A4YX.B7CAF119-E179-41C6-B938-26D9DF84376B	test	test	tcga4_29	True
tcga4_3	TCGA-D7-6518.b78ceab7-f101-43b5-867f-66a3a0b6d5cc	calibration	calibration	tcga4_3	True
tcga4_30	TCGA-D7-A4YY.37C512BD-6804-4608-9D76-14D74FB3E07A	test	test	tcga4_30	True
tcga4_31	TCGA-D7-A4Z0.372DC7F5-D739-42B5-8899-CD22F6B219D8	test	test	tcga4_31	True
tcga4_32	TCGA-D7-A6ET.F6E8B420-DEE1-4AAF-9BE6-F39279050E0B	test	test	tcga4_32	True
tcga4_33	TCGA-D7-A6EV.2FFC6975-9EB5-438B-9799-8849D28D6A5F	test	test	tcga4_33	True
tcga4_34	TCGA-D7-A6EX.DB6157F1-ACB1-46AB-95EB-3B974173519A	test	test	tcga4_34	True
tcga4_35	TCGA-D7-A6EY.0B0F87C3-A67F-423C-B940-76698B1DE632	calibration	calibration	tcga4_35	True
tcga4_36	TCGA-D7-A6EZ.F0E73D2B-60E7-4651-8986-92D4E123892A	test	test	tcga4_36	True
tcga4_37	TCGA-D7-A6F0.05B4EA94-C05A-493F-862B-48310D4D4399	test	test	tcga4_37	True
tcga4_38	TCGA-D7-A6F2.60E461B5-221D-468F-90AA-045550148064	calibration	calibration	tcga4_38	True
tcga4_39	TCGA-D7-A747.4AF2569D-B00E-4F78-A0A8-98141C34827C	test	test	tcga4_39	True
tcga4_4	TCGA-D7-6519.821687f8-d2c1-46ab-be51-1addec01500b	test	test	tcga4_4	True
tcga4_40	TCGA-D7-A748.F38EE87F-1678-4E70-A003-9CDCFEC813D4	test	test	tcga4_40	True
tcga4_41	TCGA-D7-A74A.EAC25D89-5FB9-4B88-A5AD-9C5A6FD227AD	calibration	calibration	tcga4_41	True
tcga4_42	TCGA-D7-A74B.DCF03F04-DD9B-40EB-BFB3-0BFFBD028E3D	test	test	tcga4_42	True
tcga4_5	TCGA-D7-6520.9d50e818-91ed-45db-a51d-f70a944017ad	test	test	tcga4_5	True
tcga4_6	TCGA-D7-6521.323a32f7-7f32-4794-9a08-7ed129c8339a	test	test	tcga4_6	True
tcga4_7	TCGA-D7-6522.b0dee176-8e1d-4ece-adea-157c5b8fdbee	calibration	calibration	tcga4_7	True
tcga4_8	TCGA-D7-6524.c0b8a70d-b8b4-4c81-bb96-9038b66a1da1	test	test	tcga4_8	True
tcga4_9	TCGA-D7-6525.f06159fa-413a-4b46-b024-30f177d56ef6	test	test	tcga4_9	True
tcga5_1	TCGA-2Y-A9GU.5585C485-B57A-4CA8-A3E3-F093A7E6AC76	calibration	calibration	tcga5_1	True
tcga5_102	TCGA-DD-A73B.B1C57A75-7C86-49D9-B143-09E60824F508	test	test	tcga5_102	True
tcga5_107	TCGA-DD-AAC8.2751F570-A1CE-4F6A-98CD-56C8B31AB0FF	test	test	tcga5_107	True
tcga5_108	TCGA-DD-AAC9.A993CEA3-6AA2-4CE7-A9EC-8318B1377E99	calibration	calibration	tcga5_108	True
tcga5_117	TCGA-DD-AACI.54CDEB1D-8CF9-4723-9A7D-CD9DFEDFD659	calibration	calibration	tcga5_117	True
tcga5_124	TCGA-DD-AACP.7FDD120A-A5AD-4209-B167-34BA2289A784	test	test	tcga5_124	True
tcga5_125	TCGA-DD-AACQ.3BBE2BEA-D346-4EA8-82CB-9305EC49A331	test	test	tcga5_125	True
tcga5_135	TCGA-DD-AACZ.8A8CB301-B3F2-469B-85D3-CAEA5A2F46ED	test	test	tcga5_135	True
tcga5_138	TCGA-DD-AAD2.3F50DE59-F830-4D51-90C6-7B275AF0876F	calibration	calibration	tcga5_138	True
tcga5_142	TCGA-DD-AAD8.5536ED7C-6CC3-442D-A8FD-5EE91C98F358	test	test	tcga5_142	True
tcga5_178	TCGA-DD-AAED.EEA08FBB-E73F-4DC8-91D8-DE3FBDFCA0F6	test	test	tcga5_178	True
tcga5_185	TCGA-DD-AAVQ.A58E32BF-829C-48AB-BC80-919A295D78D5	calibration	calibration	tcga5_185	True
tcga5_189	TCGA-DD-AAVW.922707E9-9F68-458F-B1FC-E95CA2876420	test	test	tcga5_189	True
tcga5_192	TCGA-DD-AAVZ.1146563E-D472-4EFF-8753-7CEEE2F74C12	test	test	tcga5_192	True
tcga5_197	TCGA-ED-A459.289EC60C-0AAB-4E61-A8AB-A199D4663AE6	calibration	calibration	tcga5_197	True
tcga5_201	TCGA-ED-A66X.F83A9A75-387A-4A66-9817-084A8E633E37	test	test	tcga5_201	True
tcga5_213	TCGA-EP-A12J.CC7D4052-0068-425B-A5C3-873059716D44	test	test	tcga5_213	True
tcga5_216	TCGA-EP-A2KB.DF650AE0-E9E8-48A7-8D39-88A3F7EC2AC7	test	test	tcga5_216	True
tcga5_23	TCGA-5R-AA1C.AF0BACCE-3975-4E9F-9272-404229EC77C9	calibration	calibration	tcga5_23	True
tcga5_233	TCGA-FV-A4ZQ.C0B03F38-09C0-4B87-94BC-E2E8D9F7F922	test	test	tcga5_233	True
tcga5_238	TCGA-G3-A25W.F92FE7A0-15D4-45FD-BB39-E3022E30EB77	test	test	tcga5_238	True
tcga5_25	TCGA-5R-AAAM.B07C5DBA-634E-4028-A32D-61FE7445BDEE	test	test	tcga5_25	True
tcga5_251	TCGA-G3-A5SL.7DB1AFB2-69C9-4277-904E-4CF9CBAE8360	test	test	tcga5_251	True
tcga5_261	TCGA-G3-AAV1.0124A3C7-B294-464E-831D-3E4738E3F305	test	test	tcga5_261	True
tcga5_262	TCGA-G3-AAV2.A323CDD5-4022-486C-B77E-F0552FB9076B	test	test	tcga5_262	True
tcga5_264	TCGA-G3-AAV4.85CCE331-652C-4D5B-9ED6-ECA8B57AE1AF	test	test	tcga5_264	True
tcga5_267	TCGA-G3-AAV7.0F368084-04F6-4DCE-9ADF-6B3B94D274AB	test	test	tcga5_267	True
tcga5_269	TCGA-GJ-A6C0.D9F106D7-C163-46C5-8DDC-FF60ED1CF17B	test	test	tcga5_269	True
tcga5_272	TCGA-HP-A5N0.0221A6F3-34F5-407E-8548-B62F27F66FCE	test	test	tcga5_272	True
tcga5_299	TCGA-RC-A7S9.A537996A-E747-4906-B488-43181F3C7E17	test	test	tcga5_299	True
tcga5_300	TCGA-RC-A7SB.5B9D93C9-3051-4E0C-97B1-25E9CDD9CFE1	test	test	tcga5_300	True
tcga5_31	TCGA-BC-A10U.57EB75F3-6F48-4CFB-86CF-F694C390C86A	test	test	tcga5_31	True
tcga5_328	TCGA-ZP-A9CV.382219F6-24AD-49BD-96D1-FC7A9B2CDFDB	calibration	calibration	tcga5_328	True
tcga5_35	TCGA-BC-A10Z.427BA175-823D-4C68-B659-D53CFEB5EA45	test	test	tcga5_35	True
tcga5_4	TCGA-2Y-A9GX.92541202-F81A-428F-8EF5-19A7C82CC31F	calibration	calibration	tcga5_4	True
tcga5_41	TCGA-BC-A3KF.AFBED89A-FA3F-45E9-9824-AEE5F891C5B2	test	test	tcga5_41	True
tcga5_44	TCGA-BC-A69H.AE56DFF8-AF71-4217-A491-8F78543E186D	test	test	tcga5_44	True
tcga5_46	TCGA-BC-A8YO.BF3E21AE-D9DC-4011-908A-32C6C1FE10FB	calibration	calibration	tcga5_46	True
tcga5_54	TCGA-DD-A115.C0EAB9A6-AAA3-48D5-AE3F-A428D828D63C	calibration	calibration	tcga5_54	True
tcga5_63	TCGA-DD-A1EE.EC55BB6D-4704-48D6-9C37-E82AADE685F7	test	test	tcga5_63	True
tcga5_65	TCGA-DD-A1EG.D3F371AB-487A-47A8-8EE7-2D27D62FE482	calibration	calibration	tcga5_65	True
tcga5_69	TCGA-DD-A1EL.C8A1098A-0717-4801-A3E5-C13C42C65936	test	test	tcga5_69	True
tcga5_73	TCGA-DD-A39Z.1976B0D8-E1F2-468F-9AB0-242E9507AB0D	test	test	tcga5_73	True
tcga5_79	TCGA-DD-A3A6.EEA9EFFB-B5F9-42D9-B452-E165E018C33C	calibration	calibration	tcga5_79	True
tcga5_81	TCGA-DD-A3A7.B520F88D-4004-4DFA-BF8D-7CE96777C5A3	test	test	tcga5_81	True
tcga5_82	TCGA-DD-A3A8.5D143B3D-AC64-4C1C-A276-D12111750C67	calibration	calibration	tcga5_82	True
tcga5_88	TCGA-DD-A4NE.8E3E5E19-6A21-44B1-B000-F90EA27F6EE0	calibration	calibration	tcga5_88	True
tcga5_89	TCGA-DD-A4NE.8E3E5E19-6A21-44B1-B000-F90EA27F6EE0	calibration	calibration	tcga5_88	False
tcga5_91	TCGA-DD-A4NG.4E4F148F-7C70-43DE-802E-271078BDFB4F	test	test	tcga5_91	True
tcga5_97	TCGA-DD-A4NO.0B108361-E361-4A8B-9F5C-FC3ACB992DB9	test	test	tcga5_97	True
