## Supplementary material for "Evaluation of System One Models on Biomedical Texts": Corrected TCGA Dataset: specialist-review.csv

id	organ	benchmark_label	group	verdict	note	answered_at
tcga2_1	colorectal	open	none	not_stated		2026-10-04T23:59:53.061Z
tcga2_2	colorectal	open	none	not_stated		2026-10-05T00:00:11.404Z
tcga2_3	colorectal	open	none	not_stated		2026-10-05T00:00:26.755Z
tcga2_4	colorectal	open	none	not_stated		2026-10-05T00:01:02.630Z
tcga2_6	colorectal	open	none	not_stated	En bloc	2026-10-05T00:02:16.616Z
tcga2_7	colorectal	open	none	not_stated		2026-10-05T00:02:48.832Z
tcga2_8	colorectal	open	none	not_stated	70 cm of omentum is a lot	2026-10-05T00:03:38.569Z
tcga2_9	colorectal	open	none	not_stated		2026-10-05T00:04:19.646Z
tcga2_10	colorectal	open	none	not_stated		2026-10-05T00:10:03.632Z
tcga2_11	colorectal	open	none	not_stated		2026-10-05T00:10:19.578Z
tcga2_12	colorectal	open	none	not_stated		2026-10-05T00:10:38.153Z
tcga2_13	colorectal	open	none	not_stated		2026-10-05T00:10:50.829Z
tcga2_16	colorectal	open	none	not_stated		2026-10-05T00:11:22.550Z
tcga2_17	colorectal	open	none	not_stated		2026-10-05T00:12:00.853Z
tcga2_18	colorectal	open	none	not_stated		2026-10-05T00:12:12.804Z
tcga2_19	colorectal	open	none	not_stated		2026-10-05T00:12:38.605Z
tcga2_20	colorectal	open	word	not_stated	No evidence of how sigmoidectomy was performed. Either open or laparoscopic would have suture staples. The word "open" here is related to the end of the specimen	2026-10-04T23:46:11.316Z
tcga2_22	colorectal	open	none	not_stated		2026-10-05T00:13:03.293Z
tcga2_23	colorectal	open	none	not_stated		2026-10-05T00:13:15.805Z
tcga2_24	colorectal	open	none	not_stated		2026-10-05T00:13:38.403Z
tcga2_25	colorectal	open	none	not_stated		2026-10-05T00:13:50.417Z
tcga2_26	colorectal	open	none	not_stated		2026-10-05T00:17:04.380Z
tcga2_27	colorectal	open	word	not_stated	No evidence of how colectomy was performed. Either open or laparoscopic would have suture staples. The word "open" here is related to the end of the specimen	2026-10-04T23:46:04.244Z
tcga2_28	colorectal	open	none	not_stated		2026-10-05T00:17:29.642Z
tcga2_29	colorectal	open	none	not_stated		2026-10-05T00:17:48.718Z
tcga2_31	colorectal	open	none	not_stated		2026-10-05T00:18:14.861Z
tcga2_32	colorectal	open	none	not_stated		2026-10-05T00:18:36.868Z
tcga2_34	colorectal	open	none	not_stated		2026-10-05T00:18:59.615Z
tcga2_35	colorectal	open	word	not_stated	No evidence of how colectomy was performed. Either open or laparoscopic would have suture staples. The word "open" here is related to the end of the specimen	2026-10-04T23:46:23.770Z
tcga2_36	colorectal	open	none	not_stated	En bloc resection including abdominal wall muscle could be open, but it's not definitely said. Could also be laparoscopic and they angled to get the wall adjacent to the tumor	2026-10-05T00:25:03.700Z
tcga2_37	colorectal	open	none	not_stated		2026-10-05T00:25:27.417Z
tcga2_38	colorectal	open	none	not_stated		2026-10-05T00:25:52.247Z
tcga2_39	colorectal	open	none	not_stated		2026-10-05T00:25:59.412Z
tcga2_41	colorectal	open	word	not_stated	No evidence of how colectomy was performed. Either open or laparoscopic would have suture staples. The word "open" here is related to the end of the specimen	2026-10-04T23:46:39.281Z
tcga2_42	colorectal	open	word	not_stated	No evidence of how sigmoidectomy was performed. Either open or laparoscopic would have suture staples. The word "open" here is related to the end of the specimen	2026-10-04T23:47:02.373Z
tcga2_43	colorectal	open	none	not_stated		2026-10-05T00:26:07.071Z
tcga2_44	colorectal	open	word	not_stated	No evidence of how colectomy was performed. Either open or laparoscopic would have suture staples. The word "open" here is related to the end of the specimen	2026-10-04T23:47:10.486Z
tcga2_46	colorectal	open	none	not_stated		2026-10-05T00:26:48.068Z
tcga2_47	colorectal	open	none	not_stated		2026-10-05T00:27:05.164Z
tcga2_49	colorectal	open	none	not_stated		2026-10-05T00:27:36.778Z
tcga2_50	colorectal	open	none	not_stated		2026-10-05T00:28:01.880Z
tcga2_51	colorectal	open	none	not_stated		2026-10-05T00:28:18.270Z
tcga2_52	colorectal	open	none	not_stated		2026-10-05T00:28:29.813Z
tcga3_3	esophagus	open	lap	others	Laparoscopic, most likely. No indication this was open. You can do esophagectomy laparoscopically	2026-10-04T23:40:27.988Z
tcga3_4	esophagus	open	none	hybrid	Bronchial mucosa means there was a bronchoscopic approach, but the esophagus could have been laparoscopic or open. Paraesophageal lymph node near the carina could have been thoracoscopic	2026-10-05T00:31:04.357Z
tcga3_8	esophagus	open	none	not_stated		2026-10-05T00:31:21.553Z
tcga3_9	esophagus	open	none	not_stated		2026-10-05T00:31:40.116Z
tcga3_10	esophagus	open	none	not_stated		2026-10-05T00:31:55.594Z
tcga3_11	esophagus	open	none	not_stated		2026-10-05T00:32:09.623Z
tcga3_12	esophagus	open	none	not_stated		2026-10-05T00:32:31.191Z
tcga3_13	esophagus	open	none	not_stated		2026-10-05T00:32:51.864Z
tcga3_14	esophagus	open	none	not_stated		2026-10-05T00:33:08.852Z
tcga3_15	esophagus	open	none	not_stated		2026-10-05T00:33:21.115Z
tcga3_17	esophagus	open	none	hybrid	Includes excision of left chest wall skin	2026-10-05T00:34:05.445Z
tcga3_21	esophagus	open	none	hybrid	Subcarinal lymph node near right main bronchus, probably needed a second approach?	2026-10-05T00:35:56.924Z
tcga3_22	esophagus	open	none	hybrid	Stent removal. Bronchus intermedius lymph node excision. Probably multiple approaches?	2026-10-05T00:37:04.651Z
tcga3_23	esophagus	open	none	not_stated		2026-10-05T00:37:36.805Z
tcga3_24	esophagus	open	lap	others	Procedure is reported as laparoscopic. The highlighted word "open" is related to the open end of the esophagus	2026-10-04T23:41:13.835Z
tcga3_25	esophagus	open	lap	others	Procedure is reported as laparoscopic. The highlighted word "open" is related to the open end of the esophagus	2026-10-04T23:41:21.159Z
tcga3_27	esophagus	open	none	not_stated		2026-10-05T00:38:00.910Z
tcga3_28	esophagus	open	none	hybrid	Probably some thoracoscopic approach given lymph nodes	2026-10-05T00:38:45.441Z
tcga3_29	esophagus	open	none	not_stated		2026-10-05T00:39:16.484Z
tcga3_30	esophagus	open	none	not_stated		2026-10-05T00:40:07.583Z
tcga3_31	esophagus	open	none	not_stated		2026-10-05T00:40:41.501Z
tcga3_32	esophagus	open	none	hybrid	Aorto-pulmonary node, probably thoracoscopic involved? I guess mediastinoscopy	2026-10-05T00:41:42.232Z
tcga3_33	stomach	open	none	not_stated	Total gastrectomy	2026-10-05T00:55:28.622Z
tcga3_34	esophagus	open	word	not_stated	No evidence of how esophagectomy was performed. The word "open" here is related to the end of the specimen	2026-10-04T23:48:31.120Z
tcga3_38	esophagus	open	word	not_stated	The word "open" is in the clinical history, and there's a type but I think it's prior open chole(cystectomy). Not sure what chote is	2026-10-04T23:51:36.748Z
tcga3_39	esophagus	open	word	not_stated	Highlighted "endoscopy" but that's in the history, not surgical approach. "Open" refers to specimen margin	2026-10-04T23:52:09.678Z
tcga3_40	esophagus	open	none	not_stated	Transhiatal esophagectomy	2026-10-05T00:42:16.266Z
tcga3_42	esophagus	open	none	hybrid	Flexible e-scope, endoscope	2026-10-05T00:43:40.387Z
tcga3_43	esophagus	open	none	not_stated	Transhiatal esophagectomy, jejunostomy (esophagojejunostomy I assume). Possible medial stenostomy? Do they mean sternotomy	2026-10-05T00:45:50.689Z
tcga3_44	esophagus	open	none	not_stated		2026-10-05T00:45:25.223Z
tcga3_45	esophagus	open	none	not_stated		2026-10-05T00:46:08.029Z
tcga3_47	esophagus	open	word	not_stated	Procedure is "Transhiatal esophagectomy." I believe this can be laparoscopic or open. Highlighted "laparoscopic" is related to history, prior procedure.	2026-10-04T23:55:25.128Z
tcga3_49	esophagus	open	none	not_stated		2026-10-05T00:46:51.893Z
tcga3_50	esophagus	open	none	not_stated		2026-10-05T00:47:55.712Z
tcga3_51	esophagus	open	none	not_stated		2026-10-05T00:48:24.673Z
tcga3_52	esophagus	open	word	not_stated	Procedure is "Transhiatal esophagectomy." I believe this can be laparoscopic or open. "Open" is related to specimen	2026-10-04T23:56:34.921Z
tcga3_53	esophagus	open	none	not_stated		2026-10-05T00:48:34.299Z
tcga3_54	esophagus	open	word	not_stated	Esophagectomy, doesn't say what approach. "Open" refers to specimen	2026-10-04T23:57:03.453Z
tcga3_55	esophagus	open	word	not_stated	Esophagectomy, doesn't say what approach. "Open" refers to specimen	2026-10-04T23:58:03.029Z
tcga3_56	esophagus	open	none	not_stated		2026-10-05T00:48:50.587Z
tcga3_57	esophagus	open	none	not_stated	Ivor-Lewis can be open or laparoscopic	2026-10-05T00:50:19.386Z
tcga3_58	esophagus	open	none	not_stated	Ivor-Lewis can be open or laparoscopic. Same for splenectomy	2026-10-05T00:51:03.734Z
tcga3_59	esophagus	open	none	hybrid	Ivor-Lewis can be open or laparoscopic. Subcarinal lymph node	2026-10-05T00:51:51.043Z
tcga3_61	esophagus	open	none	not_stated		2026-10-05T00:53:26.374Z
tcga3_62	esophagus	open	none	not_stated		2026-10-05T00:54:36.435Z
tcga3_63	esophagus	open	word	not_stated	Doesn't say what approach. "Open" refers to specimen	2026-10-04T23:58:33.982Z
tcga3_64	esophagus	open	none	not_stated		2026-10-05T00:54:50.050Z
tcga4_1	stomach	open	none	not_stated		2026-10-05T00:55:47.747Z
tcga4_2	stomach	open	none	not_stated	Total gastrectomy	2026-10-05T00:56:07.361Z
tcga4_3	stomach	open	none	not_stated	Stomach and spleen	2026-10-05T00:56:26.468Z
tcga4_4	stomach	open	none	not_stated	Total gastrectomy	2026-10-05T00:56:34.622Z
tcga4_5	stomach	open	none	not_stated	Total gastrectomy	2026-10-05T00:56:45.563Z
tcga4_6	stomach	open	none	not_stated	Total gastrectomy	2026-10-05T00:57:11.394Z
tcga4_7	stomach	open	none	not_stated		2026-10-05T00:57:17.471Z
tcga4_8	stomach	open	none	not_stated	Total gastrectomy	2026-10-05T00:57:31.686Z
tcga4_9	esophagus	open	word	not_stated	Esophagectomy, doesn't say what approach. "Open" refers to specimen	2026-10-04T23:58:50.090Z
tcga4_10	stomach	open	none	not_stated	Total gastrectomy	2026-10-05T00:57:43.441Z
tcga4_11	stomach	open	none	not_stated	Total gastrectomy	2026-10-05T00:57:49.189Z
tcga4_12	stomach	open	none	not_stated		2026-10-05T00:58:00.112Z
tcga4_13	stomach	open	none	not_stated	Total gastrectomy	2026-10-05T00:58:12.022Z
tcga4_14	stomach	open	none	not_stated		2026-10-05T00:59:39.368Z
tcga4_15	stomach	open	none	not_stated		2026-10-05T01:00:11.735Z
tcga4_16	stomach	open	none	not_stated		2026-10-05T01:01:11.790Z
tcga4_17	stomach	open	none	not_stated	Total gastrectomy	2026-10-05T01:01:35.510Z
tcga4_18	stomach	open	none	not_stated	Total gastrectomy	2026-10-05T01:04:39.387Z
tcga4_19	stomach	open	none	not_stated	Total gastrectomy	2026-10-05T01:04:41.666Z
tcga4_20	stomach	open	none	not_stated		2026-10-05T01:03:52.847Z
tcga4_21	stomach	open	none	not_stated	Total gastrectomy	2026-10-05T01:04:24.918Z
tcga4_22	stomach	open	none	not_stated		2026-10-05T01:04:35.008Z
tcga4_23	stomach	open	none	not_stated	Total gastrectomy	2026-10-05T01:04:50.405Z
tcga4_24	stomach	open	none	not_stated	Total gastrectomy	2026-10-05T01:04:59.546Z
tcga4_25	stomach	open	none	not_stated	Total gastrectomy	2026-10-05T01:05:25.374Z
tcga4_26	stomach	open	none	not_stated	Total gastrectomy	2026-10-05T01:05:44.159Z
tcga4_27	stomach	open	none	not_stated	Total gastrectomy	2026-10-05T01:06:01.084Z
tcga4_28	stomach	open	none	not_stated	Total gastrectomy	2026-10-05T01:06:10.802Z
tcga4_29	stomach	open	none	not_stated	Total gastrectomy	2026-10-05T01:06:19.900Z
tcga4_30	stomach	open	none	not_stated		2026-10-05T01:06:37.473Z
tcga4_31	stomach	open	none	not_stated	Total gastrectomy	2026-10-05T01:07:05.802Z
tcga4_32	stomach	open	none	not_stated	Total gastrectomy	2026-10-05T01:07:13.315Z
tcga4_33	stomach	open	none	not_stated	Total gastrectomy	2026-10-05T01:07:21.384Z
tcga4_34	stomach	open	none	not_stated		2026-10-05T01:07:34.995Z
tcga4_35	stomach	open	none	not_stated	Total gastrectomy	2026-10-05T01:07:47.190Z
tcga4_36	stomach	open	none	not_stated	Total gastrectomy	2026-10-05T01:07:56.222Z
tcga4_37	stomach	open	none	not_stated	Total gastrectomy	2026-10-05T01:08:07.268Z
tcga4_38	stomach	open	none	not_stated	Total gastrectomy	2026-10-05T01:08:20.747Z
tcga4_39	stomach	open	none	not_stated		2026-10-05T01:08:32.961Z
tcga4_40	stomach	open	none	not_stated		2026-10-05T01:09:17.348Z
tcga4_41	stomach	open	none	not_stated		2026-10-05T01:09:30.833Z
tcga4_42	stomach	open	none	not_stated	Total gastrectomy	2026-10-05T01:09:35.181Z
